# Cheese consumption and risk of diabetic retinopathies: A Mendelian Randomization study

**DOI:** 10.1101/2023.08.18.23294288

**Authors:** Zenan Lin, Di Hu, Junhong Jiang, The μ-Biomedical Data Investigating Group (Mu-BioDig)

## Abstract

**Objectives:** Diabetic retinopathy (DR) is the leading cause of visual loss in working-age adults worldwide. Cheese is a widely consumed dairy product, and cheese intake has various health benefiting effects. This study aimed to use Mendelian randomization (MR) to investigate the impact of cheese consumption on DR.

**Methods:** The genome-wide association study (GWAS) summary statistic generated from 451486 European descent was introduced to identify the valid instrumental variables (IVs) for cheese intake. As the outcomes, the GWAS data of three outcome traits (DR, proliferative diabetic retinopathy or PDR, diabetic maculopathy or DMP) were obtained from the FinnGen research project. Multivariable MR (MVMR) analysis was also conducted to determine whether the causal associations were affected by the common risk factors of DR, such as Body Mass Index, systolic blood pressure (SBP), triglycerides (TG), HDL cholesterol and hemoglobin A1c (HbA1c) levels.

**Results:** The cheese consumption (per 1-SD increase) was found to be associated with a decreased risk of DR (OR=0.701, *P* =0.011), PDR (OR=0.671, *P*=0.020), and DMP (OR=0.357, *P*=0.001). The MVMR analyses demonstrated that the TG level did not affect the causal associations with the decreased risks of DR and PDR. The study on DMP proved that the causal relations were independent from the effect of SBP, TG, and HbA1c levels.

**Conclusions:** Genetic evidence suggested that cheese consumption was causally associated with the decreased risk of DR. Given widespread cheese consumption, this could have significant implications for global health burdens from DR.
