## Supplementary material for "Cheese consumption and risk of diabetic retinopathies: A Mendelian Randomization study": Table S1. 64 IVs for cheese consumption

### Sheet: Table S1
Table S1. 64 IVs for cheese consumption
No	Chromosome	Standard error	P value	Beta	Position	Sample size	GWAS ID	SNP	Effect_allele	Other_allele	Effect allele frequency	F statistics
1	1	0.00327852	3.40001e-08	0.0180965	4670487	451486	ukb-b-1489	rs78876700	A	G	0.137431	35.0569
2	1	0.00233731	1.79999e-08	0.0131666	93676011	451486	ukb-b-1489	rs531358	T	C	0.649768	35.6261
3	1	0.00339704	4.20001e-08	0.0186266	98546134	451486	ukb-b-1489	rs2802530	A	G	0.876502	33.9145
4	1	0.00241592	4.79999e-08	-0.0131886	154295592	451486	ukb-b-1489	rs6685323	T	C	0.309293	33.5557
5	2	0.00244494	1.2e-09	0.0148578	24049453	451486	ukb-b-1489	rs2339928	A	G	0.704069	41.5362
6	2	0.00292518	4.39997e-08	0.0160073	58433375	451486	ukb-b-1489	rs12475594	G	A	0.178459	33.9241
7	2	0.00234182	1e-31	0.0274418	45154689	451486	ukb-b-1489	rs504675	T	C	0.352634	155.282
8	2	0.00340166	6.70039e-11	0.0222011	136484232	451486	ukb-b-1489	rs72970243	A	G	0.12044	47.1523
9	2	0.00261651	3.89996e-10	0.0163749	166299635	451486	ukb-b-1489	rs1514755	G	A	0.239596	44.116
10	3	0.00328458	2.39999e-09	0.0196018	161549397	451486	ukb-b-1489	rs79184944	A	T	0.134346	40.3527
11	3	0.00228781	1.2e-08	0.0130245	36915814	451486	ukb-b-1489	rs4296548	G	T	0.609594	36.4575
12	3	0.00316317	1.40001e-08	-0.0179341	68410652	451486	ukb-b-1489	rs62245792	A	T	0.150049	37.042
13	3	0.00827804	9.80009e-09	-0.0474668	107637010	451486	ukb-b-1489	rs77742462	G	A	0.020525	40.9042
14	3	0.0022428	1e-10	-0.0144972	49890613	451486	ukb-b-1489	rs2352974	T	C	0.48979	47.4291
15	3	0.00567262	2.5e-08	0.0316294	194803510	451486	ukb-b-1489	rs6774906	C	A	0.040653	35.2336
16	3	0.00224121	2.90001e-08	-0.0124361	56704919	451486	ukb-b-1489	rs4681981	A	C	0.469086	34.7817
17	4	0.00435152	2.19999e-08	0.0243652	61251106	451486	ukb-b-1489	rs4860341	C	T	0.928742	35.4793
18	4	0.00306664	1.9002e-11	-0.0205914	17788715	451486	ukb-b-1489	rs73096946	C	T	0.157396	50.782
19	4	0.00425285	7.00003e-12	-0.0291639	103188709	451486	ukb-b-1489	rs13107325	T	C	0.074693	53.086
20	4	0.00225751	1.79999e-08	-0.0127071	45182527	451486	ukb-b-1489	rs10938397	G	A	0.434462	35.8272
21	4	0.00258904	1.29999e-08	0.0147298	170228542	451486	ukb-b-1489	rs4692708	C	A	0.252659	36.996
22	5	0.00229427	2.39999e-08	-0.0128007	87985295	451486	ukb-b-1489	rs26579	C	G	0.586217	35.8926
23	5	0.00227073	3.89996e-08	-0.0124766	153597288	451486	ukb-b-1489	rs6873324	C	A	0.425802	34.369
24	6	0.00250387	1.5e-08	0.0141706	4478474	451486	ukb-b-1489	rs9504123	C	A	0.274743	36.1328
25	6	0.00290699	2.49977e-13	0.0212756	19028788	451486	ukb-b-1489	rs975303	G	A	0.181313	60.6794
26	6	0.00223591	1.6e-08	0.0126363	62630863	451486	ukb-b-1489	rs1931805	C	T	0.500062	36.0485
27	7	0.00249985	1.29999e-09	0.0151797	140144414	451486	ukb-b-1489	rs113367286	T	C	0.278467	41.8089
28	7	0.00267855	4.49997e-10	-0.0167006	2203808	451486	ukb-b-1489	rs34198643	T	C	0.224165	43.8042
29	7	0.00239456	8.99995e-09	-0.0137634	115461436	451486	ukb-b-1489	rs12672200	A	G	0.325794	37.5747
30	7	0.00241153	1.40001e-09	-0.0146166	132526871	451486	ukb-b-1489	rs9649582	T	A	0.317256	41.7901
31	8	0.00225388	2.09991e-16	-0.0185161	9173358	451486	ukb-b-1489	rs7012814	A	G	0.473966	77.1981
32	8	0.00226925	3.59998e-08	-0.0124974	144246027	451486	ukb-b-1489	rs7386207	T	C	0.563517	34.6912
33	9	0.0034399	5.30005e-10	0.0213573	88029000	451486	ukb-b-1489	rs3911016	G	T	0.120938	43.7915
34	9	0.002293	1.6e-08	0.0129596	124640841	451486	ukb-b-1489	rs4503172	T	C	0.608301	36.1378
35	10	0.004035	4.09996e-08	-0.0221467	63682387	451486	ukb-b-1489	rs1806771	G	T	0.087876	35.5017
36	10	0.00497824	2.39999e-08	0.0277726	106766879	451486	ukb-b-1489	rs73335955	C	T	0.05334	35.1711
37	11	0.00283438	7.19946e-11	-0.0184695	65577516	451486	ukb-b-1489	rs10896050	T	G	0.193171	48.0123
38	11	0.00271432	1.09999e-09	0.0165432	7946480	451486	ukb-b-1489	rs67238148	T	G	0.217471	42.0585
39	11	0.00227272	2.60016e-12	0.0159029	43633645	451486	ukb-b-1489	rs7936836	A	C	0.417538	55.5446
40	11	0.00492718	4.00037e-11	0.0325373	124942269	451486	ukb-b-1489	rs73024305	C	G	0.054789	49.5114
41	11	0.00281988	1.2e-08	-0.0160712	89943676	451486	ukb-b-1489	rs12786959	T	A	0.196267	36.7929
42	12	0.00255161	2.39999e-08	-0.0142421	371786	451486	ukb-b-1489	rs524468	G	A	0.260633	35.2975
43	12	0.00226242	1.29999e-08	-0.0128634	107291383	451486	ukb-b-1489	rs1024853	G	C	0.437902	36.7797
44	12	0.00230588	1.09999e-08	-0.013175	22322789	451486	ukb-b-1489	rs7298331	C	A	0.604531	37.4749
45	12	0.00297985	2.80001e-10	0.0187942	49927148	451486	ukb-b-1489	rs12296440	A	G	0.169681	44.9409
46	12	0.00257996	1.5e-08	0.0145932	121456616	451486	ukb-b-1489	rs61953351	T	G	0.250366	36.0938
47	13	0.00229156	6.70039e-12	0.015728	58715219	451486	ukb-b-1489	rs1073242	A	G	0.553825	55.2014
48	13	0.0032085	3.59998e-08	-0.0176745	89816082	451486	ukb-b-1489	rs11620149	C	T	0.143308	34.6334
49	14	0.00228956	1.79999e-08	-0.0128806	30122409	451486	ukb-b-1489	rs17115145	T	C	0.401282	35.9957
50	15	0.00270974	1.5e-09	0.0163794	83481880	451486	ukb-b-1489	rs35270670	G	A	0.217962	41.2968
51	15	0.00232683	3.50026e-11	0.0154088	68080886	451486	ukb-b-1489	rs4776970	T	A	0.357982	49.2794
52	16	0.00340698	6.80002e-09	0.0197476	7744180	451486	ukb-b-1489	rs12447542	A	G	0.12558	38.6704
53	16	0.00262279	2.19999e-10	0.016654	1252369	451486	ukb-b-1489	rs61734410	T	C	0.255213	47.6091
54	16	0.00229986	1.40001e-09	-0.0139355	28535834	451486	ukb-b-1489	rs62034322	A	G	0.379848	41.311
55	16	0.00252205	9.90011e-09	0.0144554	71992817	451486	ukb-b-1489	rs71386942	A	C	0.268947	37.1008
56	16	0.00229169	1.5e-09	0.0138485	30918487	451486	ukb-b-1489	rs11649653	G	C	0.38208	40.8887
57	17	0.00324329	7.90005e-10	0.0199382	46675977	451486	ukb-b-1489	rs919109	C	G	0.138752	42.8996
58	17	0.00256857	3.69999e-11	0.0169937	61998469	451486	ukb-b-1489	rs2854175	A	C	0.257474	49.8587
59	17	0.00304376	3.59998e-12	-0.0211557	44794558	451486	ukb-b-1489	rs12951057	G	C	0.165627	55.8563
60	18	0.00223594	2.60016e-14	0.0170282	21143739	451486	ukb-b-1489	rs2960578	G	T	0.496281	65.4619
61	18	0.00225868	9.49992e-09	0.0129646	44829435	451486	ukb-b-1489	rs1434511	T	C	0.455286	37.6426
62	20	0.00241026	4.40048e-17	-0.0202495	35528475	451486	ukb-b-1489	rs1291145	C	T	0.685848	79.7894
63	20	0.00239492	3.29997e-08	0.013226	51296552	451486	ukb-b-1489	rs6126641	A	G	0.336196	35.253
64	22	0.00364674	1.10002e-11	0.0247617	41992169	451486	ukb-b-1489	rs62236533	A	G	0.108791	53.6856
